# Pilot Study to Determine the Efficacy, Feasibility, and Impact of Storage Conditions on At-Home Blood Collection Kits for Proteomic Studies

**DOI:** 10.1101/2025.05.14.25327396

**Authors:** Caroline Scranton, Xiaoxiao Sun, Dominic Rodriguez, Kristen Pogreba-Brown, Erika Austhof, Caitlyn M McFadden, Victoria Obergh, Kerry K Cooper

**Affiliations:** School of Animal and Comparative Biomedical Sciences, The University of Arizona, Tucson, AZ, USA; Department of Epidemiology and Biostatistics, The University of Arizona, Tucson, AZ, USA; BIO5 Institute, University of Arizona, Tucson, AZ 85719, USA

**Keywords:** Proteomics, capillary, shipping, blood collection, storage

## Abstract

**Background:** At-home blood collection kits have the potential to greatly increase the efficiency of blood collection for diagnostic or research purposes by reducing the cost and burden on participants, researchers, or physicians and eliminating the need for a phlebotomist, specialized equipment, and on-site processing. These kits have shown to be effective for studying specific blood metabolites and proteins, but for analyses targeting the entire proteome, their effectiveness is unknown.

**Methods:** For this pilot study, data on human serum proteome was compared when blood was capillary-collected with a Tasso+ device (Tasso Inc.) versus the gold-standard venous samples drawn by a trained phlebotomist. Analyses were conducted using the SomaScan 7K assay (SomaLogic Inc.), which assesses the levels of nearly 7,600 serum proteins. Additionally, duplicate Tasso+ blood samples were also subjected to a variety of pre-processing storage temperatures and times to mimic the effects of shipping samples from participants on the serum proteome compared to baseline samples.

**Results:** Minimal differences were seen between the serum proteome results of capillary and venous blood for all participants. Delays in processing of greater than 48 hours led to large changes in detected protein levels throughout the serum proteome, while lower holding temperatures (refrigeration at ≥4°C) pre-processing decreased the amount of change in the serum proteome.

**Conclusions:** Overall, it was determined that when processed immediately, capillary blood gives similar results to venous blood, while minimizing the time (≤48 hrs) and temperature (≤4°C) can minimize the serum proteome changes in samples collected by at-home blood collection kits and detected by the 7K assay.
