## Supplementary Table S1 for "Pilot Study to Determine the Efficacy, Feasibility, and Impact of Storage Conditions on At-Home Blood Collection Kits for Proteomic Studies"

	Number of proteins with significantly altered detection levels
Sample	Participant A	Participant B	Participant C	Participant D	Average
Venous	Increased: 20	Increased: 393	Increased: 0	Increased: 330	Increased: 185.75
	Decreased: 115	Decreased: 77	Decreased: 1	Decreased: 300	Decreased: 123.25
	Total: 135	Total: 470	Total: 1	Total: 630	Total: 309
24H, 4˚C	Increased: 1691	Increased: 1697	Increased: 1534	Increased: 997	Increased: 1229.75
	Decreased: 446	Decreased: 1134	Decreased: 50	Decreased: 73	Decreased: 425.75
	Total: 2137	Total: 2883	Total: 584	Total: 1070	Total: 1655.5
48H, 4˚C	Increased: 2724	Increased: 1991	Increased: 2066	Increased: 2187	Increased: 2242
	Decreased: 2103	Decreased: 892	Decreased: 573	Decreased: 771	Decreased: 1084.75
	Total: 4827	Total: 2883	Total: 2639	Total: 5276	Total: 3326.75
48H, 20˚C	Increased: 1994	Increased: 2639	Increased: 2036	Increased: 2955	Increased: 2580.5
	Decreased: 527	Decreased: 2196	Decreased: 2734	Decreased: 2321	Decreased: 1770
	Total: 2521	Total: 4835	Total: 4770	Total: 5276	Total: 4350.5
72H, 20˚C	Increased: 2976	Increased: 3008	Increased: 2861	Increased: 2822	Increased: 2916.75
	Decreased: 2160	Decreased: 2453	Decreased: 2116	Decreased: 2395	Decreased: 2281
	Total: 5136	Total: 5461	Total: 4977	Total: 5217	Total: 5197.75
