## Supplementary Table S4 for "Pilot Study to Determine the Efficacy, Feasibility, and Impact of Storage Conditions on At-Home Blood Collection Kits for Proteomic Studies"

Principal Components Analysis - PERMANOVA results (Figures X and X)
Dataset	Grouped by	R2	P value	Significance
All data	Person	0.41029	0.001	***					p<0.05 *
All data	Time	0.4139	0.001	***					p<0.01 **
All data	Temperature	0.1216	0.004	**					p<0.001 ***
All data	Collection method	0.055	0.136	N.S.					N.S. not significant
Immediately-processed samples only	Person	0.8406	0.001	***
Immediately-processed samples only	Collection method	0.0683	0.328	N.S.
Example code (in R, using data 'dataset' with protein detection data in log2-transformed RFU in columns 2 to 100, tets variable is 'person')
permanova <- adonis(dataset_log2transformed[c(2:100)] ~ dataset$Person, permutations=999)
Differences in protein detection between participants - Kruskal-Wallis with Dunn correction (Figure X)
Dataset	Participant comparison	adjusted P value	Sigificance
Proteins which differed in expression in venous samples when compared to capillary baseline samples (all immediately processed), from all participants	A-B	2.21 e -127	***						p<0.05 *
	A-C	0.1827	N.S.						p<0.01 **
	A-D	1.94 e -24	***						p<0.001 ***
	B-C	3.53 e -4	***						N.S. not significant
	B-D	5.37 e -124	***
	C-D	0.022	*
Example code (in R, using data 'dataset' and comparing Log2FC values for the four participants)
kruskal_result <- kruskal.test(Log2FC ~ Participant, data = dataset)
Dunn correction with BH adjustment
dunn_result <- dunnTest(Log2FC ~ Participant, data = dataset, method = "bh")
