## Supplementary Table S5 for "Pilot Study to Determine the Efficacy, Feasibility, and Impact of Storage Conditions on At-Home Blood Collection Kits for Proteomic Studies"

UniProtID	Pathway	Category
P46777	Translation	Genetic Information Processing
Q9UNX3	Translation	Genetic Information Processing
P62851	Translation	Genetic Information Processing
P62888	Translation	Genetic Information Processing
P39019	Translation	Genetic Information Processing
P46782	Translation	Genetic Information Processing
P23396	Translation	Genetic Information Processing
P60866	Translation	Genetic Information Processing
O15264	Infectious disease: viral	Human Diseases
P46777	Infectious disease: viral	Human Diseases
Q9UNX3	Infectious disease: viral	Human Diseases
P62851	Infectious disease: viral	Human Diseases
P62888	Infectious disease: viral	Human Diseases
P39019	Infectious disease: viral	Human Diseases
P46782	Infectious disease: viral	Human Diseases
P23396	Infectious disease: viral	Human Diseases
P60866	Infectious disease: viral	Human Diseases
P30838	Amino acid metabolism	Metabolism
P05091	Amino acid metabolism	Metabolism
P43353	Amino acid metabolism	Metabolism
P30838	Metabolism of other amino acids	Metabolism
P05091	Metabolism of other amino acids	Metabolism
P43353	Metabolism of other amino acids	Metabolism
P30838	Xenobiotics biodegradation and metabolism	Metabolism
O75828	Xenobiotics biodegradation and metabolism	Metabolism
O60760	Xenobiotics biodegradation and metabolism	Metabolism
P43353	Xenobiotics biodegradation and metabolism	Metabolism
P30838	Amino acid metabolism	Metabolism
P43353	Amino acid metabolism	Metabolism
P19388	Replication and repair	Genetic Information Processing
P12004	Replication and repair	Genetic Information Processing
P51946	Replication and repair	Genetic Information Processing
P05186	Metabolism of cofactors and vitamins	Metabolism
Q9NQX3	Metabolism of cofactors and vitamins	Metabolism
P46937	Signal transduction	Environmental Information Processing
Q13188	Signal transduction	Environmental Information Processing
P30838	Carbohydrate metabolism	Metabolism
P05091	Carbohydrate metabolism	Metabolism
P43353	Carbohydrate metabolism	Metabolism
P30838	Xenobiotics biodegradation and metabolism	Metabolism
O60760	Xenobiotics biodegradation and metabolism	Metabolism
P43353	Xenobiotics biodegradation and metabolism	Metabolism
P03951	Immune system	Organismal Systems
P07093	Immune system	Organismal Systems
P00740	Immune system	Organismal Systems
O60930	Replication and repair	Genetic Information Processing
P12004	Replication and repair	Genetic Information Processing
P40261	Metabolism of cofactors and vitamins	Metabolism
Q8IXJ6	Metabolism of cofactors and vitamins	Metabolism
O15264	Cardiovascular disease	Human Diseases
P15559	Cardiovascular disease	Human Diseases
Q16236	Cardiovascular disease	Human Diseases
P12644	Cardiovascular disease	Human Diseases
P30838	Amino acid metabolism	Metabolism
P43353	Amino acid metabolism	Metabolism
P05091	Global and overview maps	Metabolism
P15559	Global and overview maps	Metabolism
P05186	Global and overview maps	Metabolism
Q9NQX3	Global and overview maps	Metabolism
P31947	Cell growth and death	Cellular Processes
Q9UQE7	Cell growth and death	Cellular Processes
P12004	Cell growth and death	Cellular Processes
P51946	Cell growth and death	Cellular Processes
O95243	Replication and repair	Genetic Information Processing
P12004	Replication and repair	Genetic Information Processing
P05091	Amino acid metabolism	Metabolism
P36957	Amino acid metabolism	Metabolism
P46937	Signal transduction	Environmental Information Processing
P35221	Signal transduction	Environmental Information Processing
Q13188	Signal transduction	Environmental Information Processing
P12644	Signal transduction	Environmental Information Processing
P05091	Amino acid metabolism	Metabolism
P12277	Amino acid metabolism	Metabolism
P15559	Metabolism of cofactors and vitamins	Metabolism
O15264	Immune system	Organismal Systems
Q9H492	Immune system	Organismal Systems
P32455	Immune system	Organismal Systems
Q92844	Immune system	Organismal Systems
O75828	Lipid metabolism	Metabolism
O60760	Lipid metabolism	Metabolism
P05091	Amino acid metabolism	Metabolism
P36957	Amino acid metabolism	Metabolism
P12956	Replication and repair	Genetic Information Processing
Q13838	Transcription	Genetic Information Processing
Q9UHX1	Transcription	Genetic Information Processing
P09651	Transcription	Genetic Information Processing
P62256	Folding, sorting and degradation	Genetic Information Processing
Q969T4	Folding, sorting and degradation	Genetic Information Processing
P51965	Folding, sorting and degradation	Genetic Information Processing
O15264	Infectious disease: bacterial	Human Diseases
P19338	Infectious disease: bacterial	Human Diseases
P23396	Infectious disease: bacterial	Human Diseases
Q9UQB8	Infectious disease: bacterial	Human Diseases
O15264	Signal transduction	Environmental Information Processing
P04792	Signal transduction	Environmental Information Processing
P31947	Cell growth and death	Cellular Processes
P36952	Cell growth and death	Cellular Processes
P05186	Metabolism of cofactors and vitamins	Metabolism
O15264	Immune system	Organismal Systems
Q92844	Immune system	Organismal Systems
P05091	Metabolism of cofactors and vitamins	Metabolism
P36957	Metabolism of cofactors and vitamins	Metabolism
P04818	Metabolism of cofactors and vitamins	Metabolism
P12004	Replication and repair	Genetic Information Processing
Q13838	Translation	Genetic Information Processing
Q9NP77	Translation	Genetic Information Processing
Q13838	Translation	Genetic Information Processing
P68104	Translation	Genetic Information Processing
P04818	Drug resistance: antineoplastic	Human Diseases
P05091	Carbohydrate metabolism	Metabolism
P19388	Transcription	Genetic Information Processing
P35221	Cellular community - eukaryotes	Cellular Processes
Q9UQB8	Cellular community - eukaryotes	Cellular Processes
P36957	Global and overview maps	Metabolism
P36957	Carbohydrate metabolism	Metabolism
O15264	Infectious disease: parasitic	Human Diseases
P68104	Infectious disease: parasitic	Human Diseases
P16118	Carbohydrate metabolism	Metabolism
O15264	Endocrine and metabolic disease	Human Diseases
P51178	Endocrine and metabolic disease	Human Diseases
P51946	Transcription	Genetic Information Processing
Q9H9S4	Signal transduction	Environmental Information Processing
P16118	Signal transduction	Environmental Information Processing
P31947	Excretory system	Organismal Systems
O43175	Global and overview maps	Metabolism
P36957	Global and overview maps	Metabolism
O15264	Cell growth and death	Cellular Processes
Q9UQE7	Cell growth and death	Cellular Processes
O43175	Amino acid metabolism	Metabolism
O15264	Immune system	Organismal Systems
P35221	Immune system	Organismal Systems
Q9H492	Cell growth and death	Cellular Processes
P51178	Endocrine system	Organismal Systems
P12644	Endocrine system	Organismal Systems
P05091	Lipid metabolism	Metabolism
Q6BCY4	Carbohydrate metabolism	Metabolism
P05091	Amino acid metabolism	Metabolism
P05091	Carbohydrate metabolism	Metabolism
P25786	Folding, sorting and degradation	Genetic Information Processing
O15264	Cellular community - eukaryotes	Cellular Processes
P12644	Cellular community - eukaryotes	Cellular Processes
P05091	Endocrine and metabolic disease	Human Diseases
O15264	Endocrine and metabolic disease	Human Diseases
P04818	Nucleotide metabolism	Metabolism
O15264	Cancer: overview	Human Diseases
P15559	Cancer: overview	Human Diseases
Q16236	Cancer: overview	Human Diseases
O15264	Cardiovascular disease	Human Diseases
Q16236	Cardiovascular disease	Human Diseases
Q92844	Cardiovascular disease	Human Diseases
O15264	Infectious disease: bacterial	Human Diseases
Q9UQB8	Infectious disease: bacterial	Human Diseases
O43175	Amino acid metabolism	Metabolism
O15264	Infectious disease: bacterial	Human Diseases
P51178	Infectious disease: bacterial	Human Diseases
Q9H492	Infectious disease: bacterial	Human Diseases
O15264	Infectious disease: bacterial	Human Diseases
P07355	Infectious disease: bacterial	Human Diseases
P23396	Infectious disease: bacterial	Human Diseases
P68104	Infectious disease: bacterial	Human Diseases
P12644	Cancer: specific types	Human Diseases
O00204	Lipid metabolism	Metabolism
O60760	Metabolism of other amino acids	Metabolism
P05091	Lipid metabolism	Metabolism
Q92979	Translation	Genetic Information Processing
P14649	Cellular community - eukaryotes	Cellular Processes
P12004	Cellular community - eukaryotes	Cellular Processes
O15264	Infectious disease: bacterial	Human Diseases
P35221	Cancer: specific types	Human Diseases
Q9H492	Transport and catabolism	Cellular Processes
Q92844	Transport and catabolism	Cellular Processes
Q9NSA3	Signal transduction	Environmental Information Processing
Q8N474	Signal transduction	Environmental Information Processing
P36952	Cancer: overview	Human Diseases
P08670	Cancer: overview	Human Diseases
O15264	Infectious disease: viral	Human Diseases
P12004	Infectious disease: viral	Human Diseases
O60760	Cancer: overview	Human Diseases
P15559	Cancer: specific types	Human Diseases
Q16236	Cancer: specific types	Human Diseases
P51178	Carbohydrate metabolism	Metabolism
P19388	Immune system	Organismal Systems
O15264	Immune system	Organismal Systems
O43175	Global and overview maps	Metabolism
O15264	Infectious disease: bacterial	Human Diseases
Q9GZT9	Cancer: specific types	Human Diseases
O15264	Immune system	Organismal Systems
P04818	Global and overview maps	Metabolism
P07108	Endocrine system	Organismal Systems
O15264	Endocrine system	Organismal Systems
O15264	Signal transduction	Environmental Information Processing
P04792	Signal transduction	Environmental Information Processing
Q13188	Signal transduction	Environmental Information Processing
P35221	Cardiovascular disease	Human Diseases
Q9NQX3	Nervous system	Organismal Systems
P35221	Infectious disease: bacterial	Human Diseases
P19388	Neurodegenerative disease	Human Diseases
P25786	Neurodegenerative disease	Human Diseases
P21980	Neurodegenerative disease	Human Diseases
Q08493	Substance dependence	Human Diseases
O15264	Infectious disease: viral	Human Diseases
Q9H492	Infectious disease: viral	Human Diseases
O15264	Cancer: overview	Human Diseases
Q9H492	Transport and catabolism	Cellular Processes
Q16819	Digestive system	Organismal Systems
O15264	Endocrine system	Organismal Systems
P51178	Signal transduction	Environmental Information Processing
O15264	Sensory system	Organismal Systems
O15264	Endocrine system	Organismal Systems
P16118	Endocrine system	Organismal Systems
O15264	Immune system	Organismal Systems
O15264	Drug resistance: antineoplastic	Human Diseases
P12644	Signal transduction	Environmental Information Processing
P04792	Infectious disease: parasitic	Human Diseases
O15264	Immune system	Organismal Systems
O15264	Infectious disease: viral	Human Diseases
P08670	Infectious disease: viral	Human Diseases
O15264	Signal transduction	Environmental Information Processing
O15264	Infectious disease: parasitic	Human Diseases
Q08493	Endocrine system	Organismal Systems
O15264	Immune system	Organismal Systems
Q08493	Nucleotide metabolism	Metabolism
O60911	Transport and catabolism	Cellular Processes
O15264	Signal transduction	Environmental Information Processing
Q9GZT9	Signal transduction	Environmental Information Processing
O15264	Immune system	Organismal Systems
O15264	Immune system	Organismal Systems
O15264	Nervous system	Organismal Systems
P14649	Circulatory system	Organismal Systems
O15264	Signal transduction	Environmental Information Processing
O15264	Development and regeneration	Organismal Systems
O15264	Endocrine system	Organismal Systems
O60911	Cell growth and death	Cellular Processes
O15264	Endocrine system	Organismal Systems
O15264	Nervous system	Organismal Systems
O15264	Immune system	Organismal Systems
Q9H492	Signal transduction	Environmental Information Processing
P63244	Infectious disease: viral	Human Diseases
Q9H9S4	Signal transduction	Environmental Information Processing
P25786	Neurodegenerative disease	Human Diseases
O15264	Infectious disease: parasitic	Human Diseases
P25786	Neurodegenerative disease	Human Diseases
Q16236	Neurodegenerative disease	Human Diseases
O15264	Nervous system	Organismal Systems
O15264	Immune system	Organismal Systems
P14649	Endocrine system	Organismal Systems
O15264	Circulatory system	Organismal Systems
Q969D9	Signaling molecules and interaction	Environmental Information Processing
P12644	Signaling molecules and interaction	Environmental Information Processing
O15264	Endocrine and metabolic disease	Human Diseases
O15264	Neurodegenerative disease	Human Diseases
P25786	Neurodegenerative disease	Human Diseases
O15264	Transport and catabolism	Cellular Processes
P35221	Cancer: specific types	Human Diseases
Q16236	Folding, sorting and degradation	Genetic Information Processing
Q969D9	Signal transduction	Environmental Information Processing
O15264	Cell growth and death	Cellular Processes
O95631	Development and regeneration	Organismal Systems
P14649	Cell motility	Cellular Processes
O15264	Infectious disease: bacterial	Human Diseases
O15264	Cancer: overview	Human Diseases
Q9NVD7	Cellular community - eukaryotes	Cellular Processes
O15264	Signal transduction	Environmental Information Processing
O15264	Cardiovascular disease	Human Diseases
O15264	Infectious disease: viral	Human Diseases
P08670
O15264	Environmental adaptation	Organismal Systems
Q9NZN4	Transport and catabolism	Cellular Processes
O15264	Infectious disease: viral	Human Diseases
Q9UQB8	Cell motility	Cellular Processes
Q08493	Signal transduction	Environmental Information Processing
P51178	Signal transduction	Environmental Information Processing
